# Lifestyle associates with unique resistome and microbiome signatures in children

**DOI:** 10.1101/2025.06.25.25330258

**Authors:** Hendrik Dühr, Katariina Pärnänen, Nina Kucháriková, Paulina Werner, Göran Pershagen, Leo Lahti, Harri Alenius, Anna Bergström, Matti O. Ruuskanen, Nanna Fyhrquist

## Abstract

**Background:** Antibiotic resistance is a global health crisis that is not solely explained by antibiotics usage. However, environmental and lifestyle contributions to antimicrobial resistance (AMR) in children are not well understood, especially compared to adults. As the gut functions as a reservoir for antibiotic resistance genes (ARGs), the aim of this study was to better understand the influence of lifestyle on the gut microbiome and resistome using shotgun-metagenomic sequencing data of Swedish children from the PARSIFAL (Prevention of Allergy Risk factors for Sensitization In children related to Farming and Anthroposophic Lifestyle) study.

**Results:** Farm children exhibited high proportions of unique bacterial species and differentially abundant ARGs linked to the farm environment, and similar differences were found in anthroposophic children. Age, breastfeeding duration, and obesity significantly influenced the overall resistance load, independently of lifestyle. Despite limited statistical power, our findings suggest that lifestyle and environment both shape the microbiome and resistome of children.

**Conclusions:** This study corroborates the possible influence of the farm environment on the gut microbiome and resistome, revealing a highly individualized repertoire of low-abundance microbes and ARGs in farm children. Additionally, associations of age, obesity and the duration of exclusive breastfeeding with ARG load were found in a currently understudied age range. Overall, this study raises the need for further research on rare species and ARGs as well as their transmission dynamics in relation to the environment.
