## Supplementary Data 2 for "Lifestyle associates with unique resistome and microbiome signatures in children"

### Sheet: Sheet1
ARG	prevalence_Farm	prevalence_Farm_ref	prevalence_Steiner	prevalence_Steiner_ref	relabundance_Farm	relabundance_Farm_ref	relabundance_Steiner	relabundance_Steiner_ref
ClpL	0.216216	0	0.263158	0.142857	0.00104156	0	0.00190815	1.92461e-05
OqxA	0.108108	0.272727	0	0.142857	5.48312e-05	0.000176485	0	3.84921e-05
OqxB	0.108108	0.272727	0.0526316	0.142857	8.63132e-05	0.000181026	7.62445e-06	1.28307e-05
VanC1XY	0	0	0.0526316	0	0	0	3.30393e-05	0
VanC4XY	0	0	0.0526316	0	0	0	2.79563e-05	0
VanG2XY	0.567568	0.636364	0.421053	0.285714	0.00145241	0.00222623	0.00100405	0.000120288
VanGXY	0.216216	0.272727	0.315789	0.142857	0.000228379	0.000101517	0.000306532	0.000166623
VanHBX	0.108108	0	0	0	0.000109278	0	0	0
VanHDX	0.351351	0.636364	0.631579	0.428571	0.000191172	0.00427922	0.000258311	0.000271657
aac(3)-IIa	0	0	0.0526316	0	0	0	1.66857e-05	0
aac(3)-VIa	0.027027	0	0	0	2.08233e-05	0	0	0
aac(6')-Ii	0	0	0.0526316	0	0	0	0.000884436	0
aac(6')-Iih	0.027027	0	0.0526316	0	2.01435e-05	0	1.31408e-05	0
aac(6')-aph(2'')	0	0	0	0.142857	0	0	0	1.63191e-05
aadA1	0.0810811	0	0.0526316	0.142857	6.8845e-05	0	0.000243544	5.28513e-05
aadA12	0.027027	0	0	0	7.49865e-06	0	0	0
aadA21	0.027027	0	0.0526316	0	8.00896e-06	0	5.2188e-05	0
aadA22	0.0540541	0	0.0526316	0	1.55076e-05	0	6.9584e-05	0
aadA23	0.027027	0	0.0526316	0	8.00896e-06	0	5.2188e-05	0
aadA24	0.027027	0	0.0526316	0	7.49865e-06	0	5.2188e-05	0
aadA8b	0	0	0.0526316	0	0	0	3.4792e-05	0
aadA9	0.027027	0	0	0	4.32769e-06	0	0	0
ant(3'')-Ia	0.108108	0.0909091	0.0526316	0	5.40881e-05	4.59282e-05	0.000269638	0
ant(6)-Ia	1	1	1	1	0.0489115	0.0624635	0.0536646	0.0503705
ant(6)-Ib	0.189189	0.181818	0.105263	0	0.000581955	0.000197693	3.23453e-05	0
aph(2'')-Ia	0	0	0	0.142857	0	0	0	3.26381e-05
aph(3'')-Ib	0.297297	0.272727	0.157895	0.285714	0.0113347	0.00285679	0.000910735	0.00875918
aph(3')-III	0.594595	0.545455	0.789474	0.428571	0.00528953	0.00464517	0.00632153	0.00998892
aph(3')-IIIa	0.648649	0.454545	0.789474	0.571429	0.00669261	0.00561544	0.00746135	0.0112898
aph(3')-IIa	0	0	0.0526316	0	0	0	1.03316e-05	0
aph(3')-IIb	0.027027	0	0	0	1.46498e-05	0	0	0
aph(3')-Ia	0.027027	0.0909091	0	0	0.000218733	2.87051e-05	0	0
aph(6)-Id	0.27027	0.272727	0.210526	0.285714	0.0114299	0.0028505	0.000947403	0.00903353
blaACC-3	0	0	0	0.142857	0	0	0	4.89572e-05
blaACI-1	0.027027	0	0	0	4.94709e-05	0	0	0
blaACT-1	0	0	0.0526316	0	0	0	6.02192e-06	0
blaACT-15	0.027027	0.0909091	0	0	5.62399e-06	0.000206164	0	0
blaACT-7	0	0	0.0526316	0	0	0	7.62445e-06	0
blaCMY-101	0	0	0	0.285714	0	0	0	7.92898e-05
blaCMY-82	0	0	0	0.142857	0	0	0	1.92461e-05
blaCMY-83	0	0	0	0.142857	0	0	0	2.44786e-05
blaCMY-93	0	0	0	0.285714	0	0	0	4.37247e-05
blaCTX-M-163	0.027027	0	0	0	8.83409e-06	0	0	0
blaCTX-M-3	0.027027	0	0	0	8.83409e-06	0	0	0
blaCTX-M-60	0.027027	0	0	0	8.83409e-06	0	0	0
blaCTX-M-71	0.027027	0	0	0	8.83409e-06	0	0	0
blaCTX-M-72	0.027027	0	0	0	8.83409e-06	0	0	0
blaOCH-5	0.027027	0	0	0	2.83362e-06	0	0	0
blaOXY-4-1	0.027027	0	0	0	8.83409e-06	0	0	0
blaOXY-6-1	0.027027	0	0	0	1.59014e-05	0	0	0
blaOXY-6-2	0.027027	0	0	0	8.83409e-06	0	0	0
blaOXY-6-4	0.027027	0	0	0	8.83409e-06	0	0	0
blaPLA-4A	0.027027	0.0909091	0	0	8.83409e-06	2.97307e-05	0	0
blaPLA-5A	0	0.0909091	0	0	0	2.97307e-05	0	0
blaPLA-6A	0.027027	0.0909091	0	0	8.83409e-06	5.94614e-05	0	0
blaPLA1a	0.027027	0.0909091	0	0	1.59014e-05	2.97307e-05	0	0
blaPLA2a	0.027027	0	0	0	8.83409e-06	0	0	0
blaSHV-38	0	0.0909091	0	0	0	2.59148e-05	0	0
blaTEM-10	0.027027	0.0909091	0.0526316	0	5.33204e-06	2.87051e-05	3.0443e-05	0
blaTEM-104	0.0540541	0	0.0526316	0	1.98429e-05	0	1.01659e-05	0
blaTEM-105	0.135135	0	0	0	3.16702e-05	0	0	0
blaTEM-106	0.027027	0	0	0	5.12531e-06	0	0	0
blaTEM-11	0	0.0909091	0	0	0	2.59148e-05	0	0
blaTEM-110	0.027027	0.0909091	0	0	5.12531e-06	2.46544e-05	0	0
blaTEM-112	0.0540541	0	0	0	1.85265e-05	0	0	0
blaTEM-113	0.027027	0	0	0	5.99269e-06	0	0	0
blaTEM-115	0.0540541	0	0	0	1.43163e-05	0	0	0
blaTEM-116	0.297297	0.272727	0.0526316	0.142857	0.000166105	9.32798e-05	1.85994e-05	3.04729e-05
blaTEM-122	0	0.181818	0	0	0	5.96713e-05	0	0
blaTEM-123	0.027027	0	0	0	5.12531e-06	0	0	0
blaTEM-125	0.027027	0	0	0	5.12531e-06	0	0	0
blaTEM-126	0	0.0909091	0	0	0	5.16692e-05	0	0
blaTEM-127	0.027027	0.0909091	0	0	6.92512e-06	2.46544e-05	0	0
blaTEM-128	0.0540541	0.0909091	0	0	1.41352e-05	2.46544e-05	0	0
blaTEM-129	0.027027	0	0	0	5.12531e-06	0	0	0
blaTEM-130	0.027027	0	0	0	5.99269e-06	0	0	0
blaTEM-132	0	0	0.0526316	0	0	0	1.01659e-05	0
blaTEM-133	0	0	0.0526316	0	0	0	1.85994e-05	0
blaTEM-134	0.027027	0	0	0	5.99269e-06	0	0	0
blaTEM-135	0	0.0909091	0	0	0	2.87051e-05	0	0
blaTEM-141	0.135135	0	0	0	3.58956e-05	0	0	0
blaTEM-143	0.0540541	0	0	0	1.86089e-05	0	0	0
blaTEM-144	0.027027	0	0	0	6.92512e-06	0	0	0
blaTEM-145	0.027027	0	0	0	8.83409e-06	0	0	0
blaTEM-146	0.189189	0	0	0	4.56404e-05	0	0	0
blaTEM-148	0.0810811	0	0	0	1.72632e-05	0	0	0
blaTEM-15	0	0	0	0.142857	0	0	0	3.50785e-05
blaTEM-150	0.135135	0.0909091	0	0.285714	4.78108e-05	8.4733e-05	0	7.85439e-05
blaTEM-152	0	0	0.0526316	0	0	0	1.08715e-05	0
blaTEM-153	0.027027	0	0	0	1.6285e-05	0	0	0
blaTEM-154	0.0810811	0	0	0	1.29727e-05	0	0	0
blaTEM-155	0.027027	0	0	0	5.12531e-06	0	0	0
blaTEM-156	0.0540541	0.0909091	0.0526316	0	6.98003e-06	2.59148e-05	7.88449e-06	0
blaTEM-157	0.135135	0	0	0	4.73634e-05	0	0	0
blaTEM-159	0.0810811	0	0	0	2.0355e-05	0	0	0
blaTEM-162	0.027027	0	0	0	8.9257e-06	0	0	0
blaTEM-163	0.0540541	0	0	0	7.84741e-06	0	0	0
blaTEM-164	0.0540541	0	0	0	1.86831e-05	0	0	0
blaTEM-166	0.0540541	0	0.0526316	0.142857	1.1118e-05	0	1.01659e-05	3.04729e-05
blaTEM-168	0.108108	0	0	0	3.51932e-05	0	0	0
blaTEM-169	0.0540541	0.0909091	0	0	7.84741e-06	2.92948e-05	0	0
blaTEM-17	0.027027	0	0	0	5.99269e-06	0	0	0
blaTEM-171	0.378378	0.181818	0.0526316	0	0.000319326	0.000433801	1.85994e-05	0
blaTEM-176	0.027027	0	0	0	6.92512e-06	0	0	0
blaTEM-181	0.0810811	0.0909091	0	0	2.74032e-05	2.59148e-05	0	0
blaTEM-182	0.027027	0.0909091	0	0	5.12531e-06	2.87051e-05	0	0
blaTEM-183	0.0540541	0.0909091	0	0.142857	1.13022e-05	2.92948e-05	0	3.04729e-05
blaTEM-184	0.027027	0.0909091	0	0	5.12531e-06	2.59148e-05	0	0
blaTEM-185	0.0810811	0	0	0	1.72949e-05	0	0	0
blaTEM-186	0.0810811	0.0909091	0	0	2.01722e-05	2.92948e-05	0	0
blaTEM-188	0.027027	0	0	0	6.92512e-06	0	0	0
blaTEM-189	0.0810811	0	0	0	2.42301e-05	0	0	0
blaTEM-190	0.027027	0	0	0	5.12531e-06	0	0	0
blaTEM-191	0	0.0909091	0	0	0	2.87051e-05	0	0
blaTEM-196	0.027027	0.0909091	0	0	5.12531e-06	2.87051e-05	0	0
blaTEM-197	0.027027	0	0	0	5.12531e-06	0	0	0
blaTEM-198	0.0810811	0	0	0	3.83016e-05	0	0	0
blaTEM-1A	0.135135	0.0909091	0	0	3.19521e-05	2.46544e-05	0	0
blaTEM-1B	0.0540541	0	0	0	2.65527e-05	0	0	0
blaTEM-1C	0.189189	0.0909091	0.0526316	0	5.44565e-05	3.74844e-05	1.85994e-05	0
blaTEM-1D	0.027027	0	0	0	1.15319e-05	0	0	0
blaTEM-2	0.0540541	0.0909091	0	0	6.98003e-06	5.83083e-05	0	0
blaTEM-20	0.027027	0	0	0	1.34836e-05	0	0	0
blaTEM-201	0.0810811	0.0909091	0	0	2.5534e-05	3.76591e-05	0	0
blaTEM-206	0.0810811	0.181818	0.0526316	0	3.11924e-05	5.96713e-05	1.7396e-05	0
blaTEM-207	0.0810811	0.0909091	0	0	2.60198e-05	2.59148e-05	0	0
blaTEM-208	0.027027	0.0909091	0	0	6.1769e-06	2.46544e-05	0	0
blaTEM-209	0.108108	0.0909091	0	0	3.32812e-05	3.76591e-05	0	0
blaTEM-210	0.135135	0	0	0	2.85446e-05	0	0	0
blaTEM-212	0.027027	0	0	0	5.99269e-06	0	0	0
blaTEM-213	0.0540541	0.0909091	0	0	1.75246e-05	2.50438e-05	0	0
blaTEM-214	0.108108	0.0909091	0	0	4.51142e-05	2.46544e-05	0	0
blaTEM-215	0.0810811	0	0	0.142857	2.99856e-05	0	0	5.28513e-05
blaTEM-216	0.0540541	0.0909091	0	0	1.21696e-05	3.76591e-05	0	0
blaTEM-217	0.027027	0	0	0	6.92512e-06	0	0	0
blaTEM-219	0.0810811	0.0909091	0	0	2.56671e-05	2.87051e-05	0	0
blaTEM-22	0.027027	0	0	0	3.35226e-06	0	0	0
blaTEM-220	0.027027	0	0	0	5.99269e-06	0	0	0
blaTEM-229	0.243243	0.181818	0.0526316	0	0.000174486	0.000191569	1.63275e-05	0
blaTEM-230	0.0540541	0.0909091	0	0	1.1118e-05	2.87051e-05	0	0
blaTEM-231	0.108108	0	0.0526316	0	3.5664e-05	0	1.63275e-05	0
blaTEM-233	0.027027	0	0	0	8.00896e-06	0	0	0
blaTEM-234	0.027027	0	0	0	6.92512e-06	0	0	0
blaTEM-24	0	0.0909091	0	0	0	2.59148e-05	0	0
blaTEM-26	0.027027	0	0	0	5.12531e-06	0	0	0
blaTEM-28	0	0.0909091	0	0	0	2.46544e-05	0	0
blaTEM-3	0.027027	0	0	0	5.99269e-06	0	0	0
blaTEM-30	0.027027	0.0909091	0.0526316	0	5.12531e-06	2.87051e-05	1.01659e-05	0
blaTEM-32	0.0540541	0	0	0	3.01408e-05	0	0	0
blaTEM-33	0.162162	0	0	0	3.24392e-05	0	0	0
blaTEM-34	0.0540541	0	0	0.142857	1.05431e-05	0	0	2.3377e-05
blaTEM-35	0.027027	0.0909091	0	0	5.99269e-06	2.87051e-05	0	0
blaTEM-36	0.027027	0	0	0	1.56271e-05	0	0	0
blaTEM-40	0.135135	0.0909091	0	0.142857	2.78156e-05	3.76591e-05	0	5.28513e-05
blaTEM-43	0	0.0909091	0	0	0	2.92948e-05	0	0
blaTEM-45	0	0.0909091	0	0	0	3.76591e-05	0	0
blaTEM-47	0.0540541	0	0	0	1.61801e-05	0	0	0
blaTEM-48	0.027027	0	0.0526316	0	9.19099e-06	0	1.45606e-05	0
blaTEM-49	0.0540541	0.0909091	0	0	2.36518e-05	2.46544e-05	0	0
blaTEM-52	0.027027	0	0	0	5.12531e-06	0	0	0
blaTEM-53	0.027027	0	0	0	5.12531e-06	0	0	0
blaTEM-54	0.135135	0.181818	0	0	4.99928e-05	5.39492e-05	0	0
blaTEM-55	0.0810811	0	0	0	1.72949e-05	0	0	0
blaTEM-57	0	0	0.0526316	0	0	0	1.7396e-05	0
blaTEM-6	0.0810811	0	0	0	1.84199e-05	0	0	0
blaTEM-68	0.027027	0.0909091	0	0	5.99269e-06	2.92948e-05	0	0
blaTEM-70	0.027027	0.0909091	0.0526316	0	6.92512e-06	2.87051e-05	1.01659e-05	0
blaTEM-71	0.0810811	0.0909091	0	0	1.82273e-05	2.87051e-05	0	0
blaTEM-76	0.135135	0	0	0	3.34916e-05	0	0	0
blaTEM-77	0	0	0.0526316	0	0	0	7.74867e-06	0
blaTEM-79	0.0540541	0	0	0	1.29178e-05	0	0	0
blaTEM-80	0.0810811	0	0	0	2.76481e-05	0	0	0
blaTEM-81	0.108108	0	0	0	3.67473e-05	0	0	0
blaTEM-82	0.0540541	0.0909091	0	0.142857	1.75246e-05	2.87051e-05	0	2.56614e-05
blaTEM-83	0.027027	0	0	0	5.99269e-06	0	0	0
blaTEM-84	0.027027	0	0	0	5.12531e-06	0	0	0
blaTEM-85	0.027027	0	0	0	5.12531e-06	0	0	0
blaTEM-86	0.027027	0	0	0	5.12531e-06	0	0	0
blaTEM-90	0.0810811	0.0909091	0	0.142857	1.70384e-05	3.76591e-05	0	5.28513e-05
blaTEM-91	0.0540541	0.0909091	0	0	1.43163e-05	2.59148e-05	0	0
blaTEM-93	0	0.0909091	0	0	0	2.59148e-05	0	0
blaTEM-94	0	0.0909091	0	0	0	2.59148e-05	0	0
blaTEM-95	0.027027	0	0.0526316	0	8.14251e-06	0	1.45606e-05	0
blaTEM-96	0.027027	0	0	0	6.1769e-06	0	0	0
blaTEM-97	0.108108	0	0	0	2.55552e-05	0	0	0
blaTEM-98	0.0810811	0.0909091	0	0.142857	1.63175e-05	3.76591e-05	0	5.28513e-05
blaTER-2	0.027027	0	0	0	2.47355e-05	0	0	0
blaZ	0.0540541	0.0909091	0.0526316	0.142857	2.20173e-05	5.12659e-05	4.46788e-05	4.67541e-05
cat	0.864865	0.818182	0.842105	0.857143	0.008336	0.014234	0.0164457	0.0605204
catP	0.513514	0.545455	0.526316	0.428571	0.000650676	0.00136332	0.00344402	0.00309759
catQ	0	0	0	0.142857	0	0	0	0.00119267
catS	0.864865	0.909091	0.842105	0.857143	0.00567385	0.0186619	0.0172004	0.00323561
cepA	0.432432	0.454545	0.526316	0.285714	0.00448667	0.0105205	0.000772642	0.000652156
cepA-29	0.189189	0.181818	0.210526	0	0.00162751	0.000662834	0.000120751	0
cepA-44	0.189189	0.272727	0.368421	0.142857	0.000199551	0.000546399	0.00108193	3.50785e-05
cepA-49	0.216216	0.363636	0.368421	0.142857	0.000704082	0.000602012	0.000251983	0.000876097
cfr(C)	0	0	0.0526316	0	0	0	7.61893e-06	0
cfxA	0.513514	0.181818	0.789474	0.571429	0.00277681	0.000355469	0.00307961	0.0124796
cfxA2	0.459459	0.363636	0.789474	0.428571	0.00161272	0.000313775	0.00195788	0.00783642
cfxA3	0.567568	0.363636	0.789474	0.714286	0.00191883	0.000406894	0.0022025	0.00788229
cfxA4	0.486486	0.181818	0.789474	0.714286	0.00197507	0.000392954	0.00220729	0.00822419
cfxA5	0.567568	0.272727	0.736842	0.714286	0.00172744	0.000320581	0.00213885	0.0098114
cfxA6	0.540541	0.454545	0.421053	0.428571	0.0371853	0.0204378	0.0264426	0.00547432
dfrA1	0.027027	0	0.0526316	0.142857	9.74825e-05	0	3.15379e-05	9.24898e-05
dfrA14	0.027027	0	0.0526316	0	7.90958e-06	0	0.000430551	0
dfrA5	0.027027	0.0909091	0	0	9.00266e-05	0.000476505	0	0
erm(34)	0.027027	0.0909091	0	0	6.1769e-06	2.50438e-05	0	0
erm(A)	0.027027	0	0	0	2.39708e-05	0	0	0
erm(B)	0.837838	0.909091	0.947368	0.571429	0.0172176	0.00841048	0.0298968	0.0054361
erm(F)	0.216216	0.363636	0.263158	0.285714	0.0012638	0.00220034	0.00388713	0.00029679
erm(G)	0.324324	0.181818	0.263158	0.428571	0.00254986	0.00332368	0.000589994	0.00112976
erm(Q)	0.459459	0.363636	0.368421	0.428571	0.000751773	0.000309959	0.00143537	0.000181683
erm(T)	0.189189	0.181818	0.210526	0.285714	0.000122572	6.10986e-05	9.74539e-05	0.000158672
formA	0	0.0909091	0	0.142857	0	1.94361e-05	0	1.75328e-05
fosA	0.0810811	0.0909091	0.0526316	0	8.75125e-05	7.49688e-05	3.41242e-05	0
lnu(B)	0.108108	0	0	0	0.000172439	0	0	0
lnu(C)	0.27027	0.272727	0.263158	0.285714	0.00478408	0.000457372	0.000340038	0.00024895
lnu(P)	0.594595	0.181818	0.578947	0.714286	0.000640333	0.000154271	0.00159013	0.000475751
lsa(A)	0.108108	0	0	0	0.000933081	0	0	0
lsa(C)	0.324324	0.0909091	0.210526	0.142857	0.000479253	1.64363e-05	0.000136148	3.20768e-05
lsa(E)	0.108108	0	0.105263	0.142857	0.00015561	0	1.22828e-05	1.28307e-05
mdf(A)	0.72973	1	0.736842	0.428571	0.00344236	0.00513949	0.0041999	0.00286371
mdt(A)	0.0540541	0	0	0	2.52479e-05	0	0	0
mef(A)	0.567568	0.181818	0.842105	0.857143	0.00278833	0.00228839	0.00149601	0.00351547
msr(A)	0.027027	0	0	0	4.46285e-06	0	0	0
msr(C)	0.0540541	0	0.105263	0	9.83648e-06	0	0.00105521	0
msr(D)	0.486486	0.545455	0.473684	0.571429	0.00240749	0.00231702	0.00132313	0.00296664
nimB	0	0	0.0526316	0	0	0	2.9685e-05	0
nimF	0	0	0	0.142857	0	0	0	7.0157e-05
qacC	0	0	0.0526316	0	0	0	4.08187e-06	0
qacD	0.135135	0	0.105263	0.142857	3.6503e-05	0	2.05919e-05	2.56614e-05
qacE	0.027027	0.0909091	0.105263	0.142857	0.000183516	0.000269828	0.000393318	0.000132128
rmtD	0.162162	0.0909091	0.105263	0	0.000160985	1.86289e-05	7.55601e-05	0
rmtD2	0.297297	0.636364	0.210526	0.142857	0.000300627	0.00204716	0.000481574	0.000203988
rmtF	0.0540541	0.181818	0	0	0.000121034	0.00191002	0	0
rmtG	0.108108	0.181818	0	0	6.28572e-05	0.000431052	0	0
sitABCD	0.513514	0.818182	0.736842	0.714286	0.00125953	0.00180435	0.00336235	0.000292429
sul1	0.0810811	0.0909091	0.105263	0.142857	0.000215798	0.000746333	0.000442252	0.000105703
sul2	0.297297	0.181818	0.157895	0.285714	0.0126039	0.00323571	0.000105279	0.00113807
tet(32)	1	1	1	1	0.0283449	0.0464264	0.03595	0.029109
tet(40)	0.972973	1	1	1	0.0233871	0.028909	0.0358382	0.0213399
tet(44)	0.432432	0.363636	0.526316	0.142857	0.00128669	0.000630271	0.00594202	2.56926e-05
tet(A)	0.0540541	0.0909091	0.157895	0	4.34346e-05	0.000239712	0.000643965	0
tet(B)	0	0.181818	0	0.142857	0	0.000141633	0	0.000145341
tet(C)	0.675676	0.545455	0.263158	0.428571	0.00103586	0.000701437	8.39331e-05	0.000161788
tet(G)	0.027027	0	0	0	3.27468e-06	0	0	0
tet(M)	0.864865	0.818182	0.947368	1	0.00857644	0.00118231	0.00767259	0.00244513
tet(O)	1	1	1	1	0.189427	0.170784	0.159089	0.180468
tet(O/32/O)	1	1	1	1	0.130581	0.118666	0.103093	0.103935
tet(O/W)	1	1	1	1	0.0375442	0.0374432	0.0457376	0.0624542
tet(O/W)-1	1	1	1	1	0.00156264	0.00266223	0.00190988	0.00239009
tet(O/W)-2	1	1	1	1	0.0016259	0.00220134	0.00179441	0.00233334
tet(O/W/32/O)	1	1	1	1	0.0118296	0.0115802	0.0105865	0.0116393
tet(O/W/32/O/W/O)	1	1	1	1	0.00317466	0.00306328	0.00328017	0.0041223
tet(O/W/O)-1	1	1	1	1	0.00575215	0.00546826	0.00514139	0.00523536
tet(O/W/O)-2	1	1	1	1	0.00300709	0.00326627	0.00253723	0.00280195
tet(O/W/O)-3	0.972973	1	1	1	0.000660439	0.000843453	0.000634282	0.000940183
tet(Q)	1	1	1	1	0.131648	0.128783	0.14482	0.119923
tet(S)	0	0	0.0526316	0	0	0	8.73698e-06	0
tet(S/M)	0.351351	0.272727	0.578947	0.428571	0.000334905	4.51633e-05	0.00156838	0.000148762
tet(W)	1	1	1	1	0.167884	0.206997	0.179047	0.166365
tet(W/32/O)	1	1	1	1	0.0271807	0.0264767	0.0275005	0.0313239
tet(X)	0	0.181818	0.105263	0	0	0.000587595	0.000129113	0
tet(X3)	0	0.181818	0	0	0	6.56791e-05	0	0
tet(X4)	0	0.0909091	0	0	0	5.62266e-05	0	0
tetA(46)	0.675676	0.909091	0.736842	0.714286	0.00077445	0.000489799	0.000591376	0.000740713
tetA(60)	0.216216	0.0909091	0.157895	0.142857	4.71775e-05	1.15558e-05	3.45149e-05	1.28307e-05
tetA(P)	0.945946	0.909091	0.947368	0.857143	0.00533982	0.00453633	0.0123904	0.00892592
tetB(46)	0.783784	0.636364	0.631579	0.857143	0.000715243	0.000419783	0.000528842	0.000435779
tetB(60)	0.135135	0	0.210526	0.285714	1.48734e-05	0	2.76123e-05	3.037e-05
tetB(P)	0.864865	0.909091	1	1	0.0058036	0.00433204	0.00967454	0.0109313
vga(A)	0.027027	0	0	0	4.46285e-06	0	0	0
vga(A)LC	0.027027	0	0	0	4.46285e-06	0	0	0
